# Interpretable photoacoustic phenotyping of distal microcirculation for peripheral artery disease diagnosis with exploratory perioperative assessment

**DOI:** 10.64898/2026.09.02.26361270

**Authors:** Handi Deng, Tianhao Yuwen, Zipeng Li, Jiaxuan Xiang, Yizhou Bai, Naiyue Zhang, Wubing Fu, Xiaojun Wang, Jianming Guo, Weiwei Wu, Cheng Ma, Ming-Yuan Liu

## Abstract

Peripheral artery disease (PAD) spans a continuum from large-vessel obstruction to distal microvascular dysfunction, yet routine non-invasive tests, including the ankle-brachial index (ABI), do not provide structurally resolved assessment of the foot microvascular bed and may be unreliable in the setting of medial arterial calcification or perioperative follow-up. Here we developed a clinic-oriented multispectral compound-scanning photoacoustic tomography system (MCPATS) for compression-free distal toe imaging, and an interpretable photoacoustic tomography distal microcirculation score, termed PACT-DMS, for phenotyping PAD-related distal vascular abnormalities. PACT-DMS was derived from anatomically standardized distal toe sections and integrated seven prespecified vascular features spanning trunk-vessel morphology, microvascular distribution and pulsation-related dynamics through a traceable linear support vector machine. In a prospective single-centre cohort of 45 participants, the bilateral fusion PACT-DMS model distinguished patients with PAD from healthy controls with an area under the receiver operating characteristic curve of 0.964 (95% CI, 0.907–1.000) and an accuracy of 91.1% (95% CI, 82.2%–97.8%) under subject-level leave-one-out cross-validation, supported by complementary robustness analyses. Exploratory analyses further showed that PACT-DMS identified abnormal distal vascular phenotypes in 6 of 9 clinically diagnosed PAD limbs with non-abnormal ABI and visualized distal vascular-bed changes before and after revascularization. These findings support MCPATS-enabled interpretable photoacoustic vascular phenotyping as a candidate adjunctive approach for distal microcirculatory assessment in PAD; larger multicentre studies with external validation and prespecified analysis protocols will be required to define its clinical role.
