## Supplementary Data for "Interpretable photoacoustic phenotyping of distal microcirculation for peripheral artery disease diagnosis with exploratory perioperative assessment"

### Sheet: Notes
Notes for Supplementary Data
Item	Description
De-identification	All participant names and name-derived initials in the source workbook were removed and replaced by randomly assigned study IDs. PAD patients are coded as P01-P24, and healthy controls are coded as HC01-HC21. These codes have no intrinsic clinical or chronological meaning and do not reflect admission, recruitment, imaging, treatment, or follow-up order. Exact ages were replaced by non-overlapping…
Clinical text handling	Free-text clinical histories were translated into concise, research-relevant English summaries. Details that could increase re-identification risk or were not needed for the imaging analysis were removed.
Imaging text handling	CTA or vascular ultrasound descriptions were condensed into non-identifying vascular-imaging summaries focused on PAD-relevant arterial territories, stenosis, occlusion, stents, bypass grafts, and distal runoff.
Side coding	L2 and R2 denote the left and right foot, respectively, and were retained as analysis-side codes for consistency with the original data tables.
Group coding	In the original LOOCV sheets, TRUE indicated healthy control and FALSE indicated PAD patient. These Boolean values were translated into explicit group labels.
Pulsation coding	Vessel pulsation scores are retained as in the source table. Binary assessments use 1 for pulsation present and 0 for pulsation absent; the final assessment follows adjudication where applicable.
Data preservation	Model scores, F1-F7 feature values, LOOCV results, and pulsation scoring values were preserved without analytical alteration.

### Sheet: Supplementary Data 1
Supplementary Data 1. Participant characteristics
Subject ID	Group	Age range (years)	Sex	Left ABI	Right ABI	Diabetes	Hypertension	Hyperlipidemia	Coronary artery disease	History of myocardial infarction or stroke	Renal insufficiency
P01	PAD patient	81–85	Male	0.6	0.35	Yes	Yes	No	Yes	Yes	No
P02	PAD patient	76–80	Female	1.17	1.07	Yes	No	No	No	No	No
P03	PAD patient	61–65	Female	<0.3	0.51	Yes	Yes	No	Yes	No	No
P04	PAD patient	46–50	Male	0.56	0.69	Yes	Yes	No	No	No	Yes
P05	PAD patient	71–75	Female	0.63	0.44	No	Yes	No	No	No	Yes
P06	PAD patient	56–60	Male	0.9	0.78	Yes	Yes	Yes	Yes	No	Yes
P07	PAD patient	41–45	Male	1.04	0.53	No	No	No	No	No	No
P08	PAD patient	66–70	Male	0.95	<0.3	Yes	Yes	Yes	No	No	No
P09	PAD patient	81–85	Female	0.55	<0.3	Yes	Yes	No	Yes	Yes	No
P10	PAD patient	66–70	Male	0.51	0.62	No	Yes	No	No	No	No
P11	PAD patient	76–80	Female	<0.3	<0.3	Yes	Yes	No	No	No	No
P12	PAD patient	66–70	Female	1.08	0.78	No	Yes	No	Yes	Yes	No
P13	PAD patient	71–75	Male	1.02	0.67	Yes	Yes	No	Yes	Yes	No
P14	PAD patient	71–75	Female	0.52	<0.3	No	Yes	Yes	No	Yes	No
P15	PAD patient	71–75	Male	0.67	<0.3	Yes	Yes	Yes	Yes	No	Yes
P16	PAD patient	71–75	Male	0.66	0.83	Yes	No	No	No	No	No
P17	PAD patient	66–70	Female	1.14	<0.3	Yes	Yes	No	Yes	No	No
P18	PAD patient	66–70	Male	0.54	0.72	Yes	No	No	No	No	Yes
P19	PAD patient	56–60	Male	<0.3	0.76	Yes	No	No	No	No	No
P20	PAD patient	66–70	Female	0.78	1.16	No	Yes	Yes	No	Yes	Yes
P21	PAD patient	66–70	Male	0.66	0.61	Yes	Yes	Yes	Yes	No	No
P22	PAD patient	71–75	Male	0.63	0.38	Yes	Yes	Yes	No	No	No
P23	PAD patient	61–65	Male	0.74	0.74	No	Yes	No	No	No	No
P24	PAD patient	61–65	Female	0.87	<0.3	Yes	Yes	No	No	No	No
HC01	Healthy control	56–60	Male			No	No	Yes	No	No	No
HC02	Healthy control	61–65	Male			No	No	No	No	No	No
HC03	Healthy control	61–65	Female			No	Yes	No	No	No	No
HC04	Healthy control	66–70	Male			No	Yes	Yes	Yes	No	No
HC05	Healthy control	56–60	Male			No	Yes	Yes	No	No	No
HC06	Healthy control	66–70	Male			No	No	No	No	No	No
HC07	Healthy control	71–75	Female			No	No	No	No	No	No
HC08	Healthy control	61–65	Female			No	Yes	Yes	No	No	No
HC09	Healthy control	66–70	Female			No	Yes	No	Yes	No	No
HC10	Healthy control	71–75	Female			No	Yes	No	No	No	No
HC11	Healthy control	71–75	Female			No	No	No	No	No	No
HC12	Healthy control	71–75	Female			No	No	No	No	No	No
HC13	Healthy control	71–75	Male			No	No	No	No	No	No
HC14	Healthy control	71–75	Male			No	No	No	No	No	No
HC15	Healthy control	71–75	Male			No	Yes	Yes	Yes	Yes	No
HC16	Healthy control	71–75	Female			No	Yes	No	No	No	No
HC17	Healthy control	71–75	Male			No	Yes	No	No	No	No
HC18	Healthy control	71–75	Male			No	No	No	No	Yes	No
HC19	Healthy control	66–70	Female			No	No	No	No	No	No
HC20	Healthy control	66–70	Female			No	No	Yes	No	No	No
HC21	Healthy control	56–60	Male			No	No	No	No	No	No

### Sheet: Supplementary Data 2
Supplementary Data 2. De-identified clinical and vascular-imaging summaries
Only research-relevant clinical and vascular-imaging information is retained. Direct identifiers, initials, treatment locations, and excessively detailed narrative histories were removed.
Patient ID	Sex	Clinical presentation summary	Vascular imaging summary
P01	Male	Chronic intermittent claudication with recent coldness and numbness, involving the lower limbs.	Diffuse calcified and mixed atherosclerotic plaques in the distal abdominal aorta, iliac, femoral, and popliteal arteries, with multifocal luminal irregularity and severe right-sided inflow/outflow disease.
P02	Female	Acute left-foot ulceration with poor wound healing in the setting of clinically diagnosed lower-limb arteriosclerosis obliterans and diabetic foot.	Diffuse predominantly calcified plaques in the aortoiliac, femoral, and popliteal arterial tree, with mild-to-moderate iliac stenosis and bilateral distal lower-leg arterial involvement.
P03	Female	Chronic intermittent left-leg pain with recent swelling and rest pain; history of left femoral arterial intervention.	Multifocal aortoiliac plaques and stenoses; left femoral stent-related filling defects with distal femoropopliteal and tibial arterial disease.
P04	Male	Right toe ulceration with pain and imaging-detected left anterior tibial artery stenosis.	Diffuse calcified and non-calcified plaques from the aortoiliac to distal lower-limb arteries, with bilateral femoropopliteal and tibial arterial involvement.
P05	Female	Chronic lower-limb aching and coldness/numbness with recent worsening of right-leg pain.	Diffuse aortoiliac and femoropopliteal/tibial atherosclerotic plaques with distal lower-limb arterial stenotic disease.
P06	Male	Intermittent claudication and exertional lower-limb pain, more prominent on the right side.	Diffuse calcified aortoiliac plaques with beaded mild stenosis and additional lower-limb arterial stenotic changes.
P07	Male	Right foot swelling, coldness, and plantar pain with exertional discomfort.	Multifocal aortoiliac and right lower-limb arterial plaques, with right-sided stenotic/occlusive disease involving inflow and distal runoff arteries.
P08	Male	History of bilateral femoropopliteal bypass surgery with recent right-leg pain.	Postoperative bilateral femoropopliteal bypass changes; right bypass graft and distal popliteal artery showed absent contrast filling, consistent with severe occlusive disease.
P09	Female	Bilateral lower-limb edema and bilateral foot pain with recent worsening.	Diffuse calcified and mixed plaques in the aortoiliac, femoral, and popliteal arteries, with multifocal stenoses and distal tibial arterial involvement.
P10	Male	Known bilateral lower-limb arteriosclerosis obliterans with lower-limb pain and intermittent claudication.	Diffuse calcified and non-calcified plaques in the abdominal aorta and bilateral iliac/femoral arterial tree, with multifocal luminal narrowing.
P11	Female	Right-leg intermittent claudication with walking-induced pain relieved by rest.	Diffuse aortoiliac and femoropopliteal calcified/non-calcified plaques with right femoral arterial focal stenosis and distal lower-limb arterial disease.
P12	Female	Chronic right-leg intermittent claudication with progressive walking limitation.	Diffuse calcified and mixed plaques in the abdominal aorta, iliac, femoral, and popliteal arteries, with distal popliteal/tibial arterial involvement.
P13	Male	Bilateral lower-limb swelling and pain, with greater symptoms on the left side.	Diffuse aortoiliac calcified/mixed plaques and luminal irregularity, with lower-limb arterial stenotic disease and collateral vascular changes.
P14	Female	Right-foot pain with forefoot redness/swelling and clinical diagnosis of lower-limb arterial occlusive disease.	Diffuse aortoiliac and femoropopliteal calcified/non-calcified plaques; right internal iliac occlusion and distal lower-limb arterial disease were described.
P15	Male	History of right lower-limb balloon angioplasty and toe amputation with recurrent intermittent claudication.	Diffuse aortoiliac and lower-limb arterial calcification/plaques with severe distal arterial disease on follow-up imaging.
P16	Male	Chronic right-sided intermittent claudication and lower-limb weakness with walking limitation.	Diffuse mixed plaques in the aortoiliac and femoropopliteal arteries; severe right distal femoral/popliteal stenosis and distal tibial arterial disease.
P17	Female	Right lower-limb pain and numbness with recent worsening.	Multifocal aortoiliac and femoropopliteal plaques with distal lower-limb arterial stenoses or occlusive changes.
P18	Male	Longstanding left-leg pain and numbness after prior left lower-limb stenting, with recent aggravation.	Left femoral stent occlusion/stenosis with tortuous collateral vessels; diffuse aortoiliac and lower-limb arterial atherosclerotic disease.
P19	Male	Left-leg aching, numbness, swelling, and coldness with exercise-induced limitation.	Left superficial femoral artery stent occlusion, segmental femoral/popliteal occlusion, and interrupted tibial/peroneal distal runoff.
P20	Female	Left-leg intermittent claudication with numbness, coldness, and walking limitation.	Diffuse plaques involving the aortoiliac, femoral, and popliteal arteries, with severe left internal iliac stenosis and distal lower-limb arterial disease.
P21	Male	History of right femoral artery stenting with chronic right-foot edema and pain.	Diffuse calcified/non-calcified plaques in the aortoiliac arteries, severe internal iliac stenosis, and bilateral lower-limb arterial disease.
P22	Male	Chronic bilateral lower-limb pain with recent worsening and intermittent claudication.	Diffuse calcified and mixed plaques with moderate-to-severe aortoiliac stenosis and bilateral distal lower-limb arterial involvement.
P23	Male	Right-foot pain with a localized lesion and clinical evaluation for lower-limb arterial disease.	Diffuse mixed plaques in the abdominal aorta and iliac/femoral arteries; right internal iliac occlusion and lower-limb arterial stenotic changes.
P24	Female	Chronic bilateral lower-limb weakness with exercise-induced limitation.	CTA was not available in the source table. Duplex ultrasound described arterial wall thickening, multiple plaques, and generally preserved color Doppler flow in the assessed left lower-limb arteries.

### Sheet: Supplementary Data 3
Supplementary Data 3. Limb-level leave-one-subject-out cross-validation results
Subject-level LOOCV was preserved; both feet from the held-out subject were excluded from training in each validation fold. Note: Direction-oriented model-input feature values are reported; signs should be interpreted according to feature-orientation rules rather than as raw counts or areas.
Sample ID	Subject ID	Side	Reference group	Predicted group	Correct classification	Decision score	F1	F2	F3	F4	F5	F6	F7
HC08_L2	HC08	L2	Healthy control	Healthy control	Yes	1.52808	1197	-0.0585465	1	-1339	0	-10	0
HC08_R2	HC08	R2	Healthy control	Healthy control	Yes	1.19489	1183	-0.0479545	1	-2034	0	-10	-1
HC02_L2	HC02	L2	Healthy control	Healthy control	Yes	1.79499	2631	-0.0280407	1	0	1	-7	0
HC02_R2	HC02	R2	Healthy control	Healthy control	Yes	0.887193	1857	-0.188009	1	-562	-1	-9	0
HC06_L2	HC06	L2	Healthy control	Healthy control	Yes	0.506275	1154	-0.191266	1	-477	3	-9	0
HC06_R2	HC06	R2	Healthy control	Healthy control	Yes	1.43728	1464	-0.0497608	1	-844	2	-11	-1
HC05_L2	HC05	L2	Healthy control	Healthy control	Yes	1.93786	1709	-0.0406059	1	-1220	3	-5	-1
HC05_R2	HC05	R2	Healthy control	Healthy control	Yes	0.700124	1834	-0.067478	1	-2772	2	-12	-2
HC04_L2	HC04	L2	Healthy control	Healthy control	Yes	1.24671	2639	-0.0951516	1	-2181	1	-14	0
HC07_L2	HC07	L2	Healthy control	Healthy control	Yes	1.76759	2032	-0.0522366	1	-1398	0	-11	0
HC03_L2	HC03	L2	Healthy control	PAD patient	No	-0.752473	2770	-0.0251343	1	-4303	0	-20	-3
HC03_R2	HC03	R2	Healthy control	PAD patient	No	-1.50825	1814	-0.0663515	0	-973	3	-11	-1
HC09_L2	HC09	L2	Healthy control	Healthy control	Yes	1.04305	2131	-0.0670098	1	-904	2	-9	0
HC09_R2	HC09	R2	Healthy control	PAD patient	No	-0.284105	3087	-0.179361	1	-579	2	-14	-4
HC01_L2	HC01	L2	Healthy control	Healthy control	Yes	2.00694	2700	-0.0223571	1	0	1	-5	0
HC01_R2	HC01	R2	Healthy control	Healthy control	Yes	1.19668	3087	-0.145461	1	-1750	1	-9	-1
HC12_L2	HC12	L2	Healthy control	Healthy control	Yes	0.980609	1019	-0.0364566	1	0	2	-7	-1
HC12_R2	HC12	R2	Healthy control	Healthy control	Yes	2.27308	696	-0.00500937	1	-333	2	-6	0
HC10_L2	HC10	L2	Healthy control	Healthy control	Yes	0.520703	947	-0.0883735	1	0	0	-9	0
HC10_R2	HC10	R2	Healthy control	Healthy control	Yes	1.53771	1063	-0.0831851	1	-1061	1	-7	0
HC13_L2	HC13	L2	Healthy control	PAD patient	No	-0.623374	1743	-0.0789679	0	0	1	-4	0
HC13_R2	HC13	R2	Healthy control	PAD patient	No	-1.41074	1527	-0.0243875	0	-1004	1	-13	-1
HC11_L2	HC11	L2	Healthy control	Healthy control	Yes	1.90206	1010	-0.0252109	1	-922	2	-9	0
HC11_R2	HC11	R2	Healthy control	Healthy control	Yes	1.0281	1234	-0.0361253	1	-794	1	-12	-3
HC17_L2	HC17	L2	Healthy control	Healthy control	Yes	0.639883	1627	-0.192254	1	-1022	1	-7	-1
HC17_R2	HC17	R2	Healthy control	Healthy control	Yes	1.04802	1523	-0.204745	1	0	1	-6	0
HC15_L2	HC15	L2	Healthy control	Healthy control	Yes	1.42414	3075	-0.0776074	1	-507	2	-7	0
HC15_R2	HC15	R2	Healthy control	PAD patient	No	-1.02501	3542	-0.0378461	0	-1356	2	-11	-2
HC16_L2	HC16	L2	Healthy control	Healthy control	Yes	1.30111	1719	-0.0606257	1	-1026	2	-10	-2
HC16_R2	HC16	R2	Healthy control	Healthy control	Yes	1.85398	876	-0.0427457	1	-411	2	-9	0
HC14_L2	HC14	L2	Healthy control	Healthy control	Yes	2.34787	2494	-0.0430484	1	0	0	-7	-1
HC14_R2	HC14	R2	Healthy control	PAD patient	No	-1.16685	3075	-0.0633549	0	-1513	1	-8	-2
HC18_L2	HC18	L2	Healthy control	Healthy control	Yes	0.945838	2170	-0.10706	1	-1959	1	-12	-1
HC18_R2	HC18	R2	Healthy control	Healthy control	Yes	1.58267	2949	-0.130872	1	-1156	1	-10	0
HC19_L2	HC19	L2	Healthy control	Healthy control	Yes	1.69983	748	-0.0436792	1	0	3	-5	-2
HC19_R2	HC19	R2	Healthy control	Healthy control	Yes	2.31284	2106	-0.0965494	1	0	0	-3	0
HC21_L2	HC21	L2	Healthy control	Healthy control	Yes	0.576681	4290	-0.176392	1	-1973	3	-10	-2
HC21_R2	HC21	R2	Healthy control	Healthy control	Yes	2.52481	2073	-0.0138609	1	0	3	-3	-1
P02_L2	P02	L2	PAD patient	PAD patient	Yes	-5.73584	1588	-0.448828	1	-11543	2	-28	-2
P02_R2	P02	R2	PAD patient	Healthy control	No	0.981924	3255	-0.0815461	1	-1412	0	-16	-3
P06_L2	P06	L2	PAD patient	PAD patient	Yes	-3.73489	1910	-0.291452	0	-1074	3	-14	-3
P06_R2	P06	R2	PAD patient	PAD patient	Yes	-0.86041	2076	-0.0485983	0	-822	3	-11	0
P23_L2	P23	L2	PAD patient	PAD patient	Yes	-4.16068	1607	-0.356231	0	-951	2	-14	-2
P23_R2	P23	R2	PAD patient	Healthy control	No	1.21695	1054	-0.0716807	1	-993	2	-11	-1
P13_L2	P13	L2	PAD patient	PAD patient	Yes	-1.56729	903	-0.242713	1	-2038	1	-15	-1
P13_R2	P13	R2	PAD patient	PAD patient	Yes	-0.634178	2324	-0.127183	1	-5158	2	-21	-3
P05_L2	P05	L2	PAD patient	PAD patient	Yes	-2.20662	1631	-0.0387621	0	-1688	1	-20	-2
P05_R2	P05	R2	PAD patient	PAD patient	Yes	-9.89485	2586	-0.978573	0	-5582	2	-16	-2
P12_L2	P12	L2	PAD patient	PAD patient	Yes	-1.88884	2651	-0.0603367	0	-2332	1	-15	-2
P12_R2	P12	R2	PAD patient	PAD patient	Yes	-1.08059	776	-0.0879087	1	-2030	0	-13	-4
P21_L2	P21	L2	PAD patient	PAD patient	Yes	-0.68088	1498	-0.120728	0	-977	1	-11	0
P21_R2	P21	R2	PAD patient	PAD patient	Yes	-2.27502	2585	-0.11472	0	-1849	3	-16	-6
P17_L2	P17	L2	PAD patient	Healthy control	No	1.58899	2519	-0.0350425	1	-1242	2	-11	-3
P17_R2	P17	R2	PAD patient	PAD patient	Yes	-3.30884	2062	-0.323192	0	-1044	0	-9	-1
P20_L2	P20	L2	PAD patient	PAD patient	Yes	-2.17402	1928	-0.244596	0	-1372	3	-16	-1
P20_R2	P20	R2	PAD patient	PAD patient	Yes	-2.16191	1342	-0.184936	0	-837	-2	-7	-1
P11_L2	P11	L2	PAD patient	PAD patient	Yes	-0.745619	1557	-0.0476194	0	-2224	3	-13	-1
P11_R2	P11	R2	PAD patient	PAD patient	Yes	-2.33637	2179	-0.23916	0	-2842	1	-19	0
P19_L2	P19	L2	PAD patient	PAD patient	Yes	-0.568108	3536	-0.104314	0	-2099	1	-16	-2
P19_R2	P19	R2	PAD patient	Healthy control	No	0.611377	3180	-0.243378	0	0	4	-4	0
P18_L2	P18	L2	PAD patient	PAD patient	Yes	-1.76142	993	-0.0374881	0	-1853	2	-13	-1
P18_R2	P18	R2	PAD patient	PAD patient	Yes	-5.14409	1192	-0.360933	0	-3354	2	-22	-1
P16_L2	P16	L2	PAD patient	PAD patient	Yes	-2.53492	1376	-0.327615	0	0	2	-3	0
P16_R2	P16	R2	PAD patient	PAD patient	Yes	-1.2742	1653	-0.0912331	0	-995	5	-17	-2
P04_L2	P04	L2	PAD patient	PAD patient	Yes	-0.484008	869	-0.122761	0	0	0	-1	0
P01_R2	P01	R2	PAD patient	PAD patient	Yes	-0.495212	1098	-0.176213	1	-1196	-1	-14	-4
P14_L2	P14	L2	PAD patient	PAD patient	Yes	-5.81289	911	-0.520837	0	-3244	0	-12	-1
P07_L2	P07	L2	PAD patient	Healthy control	No	0.490276	3114	-0.0280481	0	-2692	-2	-13	0
P07_R2	P07	R2	PAD patient	PAD patient	Yes	-0.545172	1419	-0.0415807	0	-1236	5	-9	0
HC20_L2	HC20	L2	Healthy control	Healthy control	Yes	0.434063	1585	-0.08905	1	-1809	0	-16	-1
HC20_R2	HC20	R2	Healthy control	Healthy control	Yes	1.89298	1286	-0.0299909	1	-1391	1	-8	0
P08_L2	P08	L2	PAD patient	PAD patient	Yes	-3.4871	1534	-0.302488	0	-3150	2	-15	-3
P08_R2	P08	R2	PAD patient	PAD patient	Yes	-0.646024	1501	-0.125676	1	-1672	1	-15	-2
P10_L2	P10	L2	PAD patient	PAD patient	Yes	-13.0189	1233	-1.38713	0	-1777	3	-12	-2
P10_R2	P10	R2	PAD patient	PAD patient	Yes	-2.63321	1287	-0.231689	0	-1868	0	-9	-3
P24_L2	P24	L2	PAD patient	Healthy control	No	1.04666	1380	-0.189318	1	0	-2	-1	0
P24_R2	P24	R2	PAD patient	Healthy control	No	0.370469	3307	-0.2535	1	0	3	-8	-1
P03_R2	P03	R2	PAD patient	PAD patient	Yes	-5.09623	1114	-0.36628	0	-4292	0	-20	0
P15_L2	P15	L2	PAD patient	PAD patient	Yes	-1.70301	1444	-0.0820407	0	-2900	4	-17	-2
P15_R2	P15	R2	PAD patient	PAD patient	Yes	-0.195754	1758	-0.0755453	1	-1645	2	-15	-2
P22_L2	P22	L2	PAD patient	PAD patient	Yes	-3.17471	1186	-0.183139	0	-1029	-1	-18	-2
P22_R2	P22	R2	PAD patient	PAD patient	Yes	-4.40451	1318	-0.0753336	0	-8264	2	-26	-1
P09_L2	P09	L2	PAD patient	PAD patient	Yes	-3.97434	1646	-0.366863	0	-3049	3	-14	-3
P09_R2	P09	R2	PAD patient	PAD patient	Yes	-4.59927	1743	-0.614022	0	-787	2	-7	-2

### Sheet: Supplementary Data 4
Supplementary Data 4. Subject-level bilateral fusion results
Subject ID	Left-foot score (L2)	Right-foot score (R2)	Bilateral fusion score （available left/right scores）	Reference group	Predicted group	Correct classification
HC21	0.576681	2.52481	1.55074	Healthy control	Healthy control	Yes
HC08	1.52808	1.19489	1.36149	Healthy control	Healthy control	Yes
P02	-5.73584	0.981924	-2.37696	PAD patient	PAD patient	Yes
P06	-3.73489	-0.86041	-2.29765	PAD patient	PAD patient	Yes
P23	-4.16068	1.21695	-1.47186	PAD patient	PAD patient	Yes
P13	-1.56729	-0.634178	-1.10074	PAD patient	PAD patient	Yes
P05	-2.20662	-9.89485	-6.05074	PAD patient	PAD patient	Yes
HC10	0.520703	1.53771	1.0292	Healthy control	Healthy control	Yes
P12	-1.88884	-1.08059	-1.48472	PAD patient	PAD patient	Yes
P21	-0.68088	-2.27502	-1.47795	PAD patient	PAD patient	Yes
HC02	1.79499	0.887193	1.34109	Healthy control	Healthy control	Yes
HC18	0.945838	1.58267	1.26426	Healthy control	Healthy control	Yes
P17	1.58899	-3.30884	-0.859925	PAD patient	PAD patient	Yes
P20	-2.17402	-2.16191	-2.16797	PAD patient	PAD patient	Yes
HC19	1.69983	2.31284	2.00633	Healthy control	Healthy control	Yes
HC06	0.506275	1.43728	0.971777	Healthy control	Healthy control	Yes
P11	-0.745619	-2.33637	-1.54099	PAD patient	PAD patient	Yes
HC05	1.93786	0.700124	1.31899	Healthy control	Healthy control	Yes
HC11	1.90206	1.0281	1.46508	Healthy control	Healthy control	Yes
HC12	0.980609	2.27308	1.62685	Healthy control	Healthy control	Yes
P19	-0.568108	0.611377	0.0216347	PAD patient	Healthy control	No
P18	-1.76142	-5.14409	-3.45275	PAD patient	PAD patient	Yes
P16	-2.53492	-1.2742	-1.90456	PAD patient	PAD patient	Yes
P04	-0.484008		-0.484008	PAD patient	PAD patient	Yes
HC14	2.34787	-1.16685	0.59051	Healthy control	Healthy control	Yes
P01		-0.495212	-0.495212	PAD patient	PAD patient	Yes
HC16	1.30111	1.85398	1.57754	Healthy control	Healthy control	Yes
HC04	1.24671		1.24671	Healthy control	Healthy control	Yes
P14	-5.81289		-5.81289	PAD patient	PAD patient	Yes
HC07	1.76759		1.76759	Healthy control	Healthy control	Yes
P07	0.490276	-0.545172	-0.0274483	PAD patient	PAD patient	Yes
HC20	0.434063	1.89298	1.16352	Healthy control	Healthy control	Yes
HC13	-0.623374	-1.41074	-1.01706	Healthy control	PAD patient	No
P08	-3.4871	-0.646024	-2.06656	PAD patient	PAD patient	Yes
P10	-13.0189	-2.63321	-7.82603	PAD patient	PAD patient	Yes
P24	1.04666	0.370469	0.708565	PAD patient	Healthy control	No
P03		-5.09623	-5.09623	PAD patient	PAD patient	Yes
HC03	-0.752473	-1.50825	-1.13036	Healthy control	PAD patient	No
P15	-1.70301	-0.195754	-0.949381	PAD patient	PAD patient	Yes
HC09	1.04305	-0.284105	0.379473	Healthy control	Healthy control	Yes
HC01	2.00694	1.19668	1.60181	Healthy control	Healthy control	Yes
P22	-3.17471	-4.40451	-3.78961	PAD patient	PAD patient	Yes
HC17	0.639883	1.04802	0.843953	Healthy control	Healthy control	Yes
P09	-3.97434	-4.59927	-4.28681	PAD patient	PAD patient	Yes
HC15	1.42414	-1.02501	0.199567	Healthy control	Healthy control	Yes

### Sheet: Supplementary Data 5
Supplementary Data 5. Vessel pulsation assessment
Name-derived codes and participant names in the original scoring table were replaced with study IDs.
Side	Subject ID	Observer 1 score	Observer 1 binary assessment	Observer 2 score	Observer 2 binary assessment	Adjudicator score	Adjudicator binary assessment	Final pulsation assessment
L2	HC21	3	1	3	1			1
L2	HC11	3	1	3	1			1
L2	HC09	3	1	3	1			1
L2	HC01	3	1	3	1			1
L2	HC08	3	1	3	1			1
L2	HC13	3	1	0	0	1	0	0
L2	HC05	3	1	3	1			1
L2	HC10	3	1	3	1			1
L2	HC04	3	1	3	1			1
L2	HC07	3	1	3	1			1
L2	HC20	3	1	3	1			1
L2	HC06	3	1	3	1			1
L2	HC02	3	1	3	1			1
L2	HC03	3	1	3	1			1
L2	HC12	3	1	3	1			1
L2	HC14	3	1	0	0	3	1	1
L2	HC15	3	1	3	1			1
L2	HC16	3	1	3	1			1
L2	HC17	3	1	3	1			1
L2	HC18	3	1	3	1			1
L2	HC19	3	1	3	1			1
R2	HC21	3	1	3	1			1
R2	HC11	3	1	3	1			1
R2	HC09	3	1	3	1			1
R2	HC01	3	1	3	1			1
R2	HC08	3	1	3	1			1
R2	HC13	0	0	2	0			0
R2	HC05	3	1	3	1			1
R2	HC10	3	1	3	1			1
R2	HC20	3	1	3	1			1
R2	HC06	3	1	3	1			1
R2	HC02	3	1	3	1			1
R2	HC03	0	0	3	1	1	0	0
R2	HC12	3	1	0	0	3	1	1
R2	HC14	0	0	0	0			0
R2	HC15	0	0	0	0			0
R2	HC16	3	1	3	1			1
R2	HC17	3	1	3	1			1
R2	HC18	3	1	3	1			1
R2	HC19	3	1	3	1			1
L2	P11	3	1	1	0	1	0	0
L2	P10	1	0	0	0			0
L2	P09	1	0	0	0			0
L2	P15	1	0	0	0			0
L2	P19	2	0	2	0			0
L2	P06	0	0	0	0			0
L2	P23	0	0	0	0			0
L2	P02	3	1	0	0	3	1	1
L2	P21	1	0	0	0			0
L2	P12	0	0	0	0			0
L2	P22	0	0	0	0			0
L2	P05	0	0	0	0			0
L2	P13	3	1	3	1			1
L2	P07	0	0	0	0			0
L2	P14	0	0	0	0			0
L2	P08	1	0	3	1	1	0	0
L2	P18	0	0	0	0			0
L2	P04	0	0	0	0			0
L2	P16	0	0	0	0			0
L2	P20	2	0	0	0			0
L2	P17	3	1	3	1			1
L2	P24	3	1	3	1			1
R2	P11	1	0	0	0			0
R2	P10	1	0	0	0			0
R2	P09	1	0	0	0			0
R2	P15	3	1	0	0	3	1	1
R2	P19	2	0	1	0			0
R2	P06	0	0	0	0			0
R2	P23	3	1	3	1			1
R2	P02	3	1	3	1			1
R2	P21	1	0	0	0			0
R2	P12	3	1	3	1			1
R2	P22	0	0	0	0			0
R2	P05	0	0	0	0			0
R2	P13	3	1	3	1			1
R2	P07	0	0	0	0			0
R2	P01	3	1	2	0	3	1	1
R2	P14	0	0	0	0			0
R2	P08	3	1	3	1			1
R2	P18	0	0	0	0			0
R2	P16	1	0	0	0			0
R2	P20	0	0	0	0			0
R2	P17	0	0	0	0			0
R2	P24	2	0	3	1	3	1	1
R2	P03	0	0	0	0			0
